# Molecular and Proteomic Profiles of Radioiodine Refractory Papillary Thyroid Cancer

**DOI:** 10.1101/2024.09.22.24314143

**Authors:** Hanqing Liu, Jiaxi Wang, Yan Zhou, Pingping Hu, Lu Li, Dan Yang, Deguang Kong, Zhiliang Xu, Yaoting Sun, Chuang Chen

**Affiliations:** Department of Breast and Thyroid Surgery, Renmin Hospital of Wuhan University, Wuhan University at Jiefang Road 238, Wuhan 430060, China; School of Medicine, Westlake University, Hangzhou 310024, Zhejiang Province, China; Westlake Center for Intelligent Proteomics, Westlake Laboratory of Life Sciences and Biomedicine, Hangzhou 310024, Zhejiang Province, China; Research Center for Industries of the Future, School of Life Sciences, Westlake University, Hangzhou 310024, Zhejiang Province, China; College of Pharmaceutical Sciences, Zhejiang University, Hangzhou 310024, China; Department of Cardiology, the Second Affiliated Hospital of Chongqing Medical University, Chongqing 400010, China

**Author notes:** Equal contribution (Hanqing Liu, Jiaxi Wang, Yan Zhou). Correspondence: Prof. Chuang Chen, M.D., Department of Thyroid and Breast Surgery, Renmin Hospital of Wuhan University, Wuhan University at Jiefang Road 238, Wuhan 430060, RP China. Dr. Yaoting Sun, Ph.D., Westlake Laboratory of Life Sciences and Biomedicine, School of Medicine, Westlake University (Yunqi Campus) at No. 18 Shilongshan Rd., Hangzhou 310024, PR China.

**Keywords:** thyroid carcinoma, radioactive iodine, refractoriness, proteomics, NGS, *RET/PTC3*

## Abstract

**Background:** Despite the generally favorable prognosis of papillary thyroid cancers (PTCs) following surgery with/without radioactive iodine (RAI) therapy, approximately one-third of patients experiencing recurrence and metastasis eventually develop resistance to RAI, leading to poor outcomes. However, the mechanisms underlying RAI-refractoriness remain elusive. This study aimed to assess the molecular and proteomic characteristics of RAI-refractory PTC (RR-PTC) for deeper insights.

**Methods:** The medical records were reviewed for the selection and grouping of RR-PTC patients and RAI-sensitive controls. RR-PTC patients were divided into three subgroups: continuous RAI uptake (ID), loss of uptake at the first I-131 treatment (iDF) and lost gradually (iDG). Proteomic profiling and targeted next-generation sequencing were performed on primary lesions. The incidence of gene mutations and fusions was compared across groups. Bioinformatic analysis was subsequently conducted to identify the differentially expressed proteins and enriched pathways.

**Results:** Forty-eight PTC patients with recurrence and/or metastasis were included. The expression profiles of the RR-PTC and control groups were similar. In the subgroup comparison, enriched pathways related to MAPK and TNF signaling were associated with negative I-131 uptake and tumor tolerance with positive I-131 uptake. The *BRAF*^V600E^ mutation was less common in the ID group, whereas the *TERT* promoter mutation was more common in the iDF group. *NCOA4*-*RET* fusion was more common in the ID group.

**Conclusion:** The present study constructed the first proteomic profile of RR-PTC. The identified proteins and pathways may be promising biomarkers and drug targets. Gene alterations can aid in the early diagnosis of RR-PTC.
