## Supplementary tables for "Molecular and Proteomic Profiles of Radioiodine Refractory Papillary Thyroid Cancer"

### Sheet: Description
Sup Table No.	Title & Description
S1	Genes detected by targeted next-generation sequencing.
S2	The distribution of gene variants of unknown significance in RR-PTC and control groups
S3	The comparison of demographic and clinicopathologic characteristics of ID and iDF groups.
S4	The comparison of demographic and clinicopathologic characteristics of ID and Id groups.
S5	Pathways and participanting molecules. Annotation files were derived from the Reactome database. Related to Figure. Expression of selected genes according to the enriched pathways identified in the ID vs. iDF and ID vs. Id comparisons.
S6	The summary of recent articles on the molecular and omic profiles of radioactive iodine refractory thyroid cancers.
S7	The summary of the external validation datasets.

### Sheet: S1
Targeted gene symbol	Official full name	Transcript ID	SNP/InDel	Fusion		Note
BRAF	B-Raf proto-oncogene, serine/threonine kinase	NM_004333	Exon 15	Introns 7-10		Abbreviations: SNP, single-nucleotide polymorphism; InDel, insertion or deletion.
RET	Ret proto-oncogene	NM_020975	Exons 7-16	Introns 10-11
AKT1	AKT serine/threonine kinase 1	NM_005163	Exons 2-7 & 9-12
APC	APC regulator of WNT signaling pathway	NM_000038	All exons
ATM	ATM serine/threonine kinase	NM_000051	All exons
CTNNB1	Catenin beta 1	NM_001904	All exons
DICER1	Dicer 1, ribonuclease III	NM_030621	All exons
EIF1AX	Eukaryotic translation initiation factor 1A X-linked	NM_001412	All exons
GNAS	GNAS complex locus	NM_000516	Exons 8-9
HRAS	HRas proto-oncogene, GTPase	NM_176795	Exons 2-3
KRAS	KRAS proto-oncogene, GTPase	NM_033360	Exons 2-4
NRAS	NRAS proto-oncogene, GTPase	NM_002524	Exons 2-3
PIK3CA	Phosphatidylinositol-4,5-bisphosphate 3-kinase catalytic subunit alpha	NM_006218	All exons
PTEN	phosphatase and tensin homolog	NM_000314	Exons 5-8
TERT	Telomerase reverse transcriptase	NM_198253	Promoter (chr5: 1,295,183-1,295,302)
TG	Thyroglobulin	NM_003235	All exons
TP53	Tumor protein p53	NM_000546	Exons 5-9
TSHR	Thyroid stimulating hormone receptor	NM_000369	All exons
TTN	Titin	NM_001256850	All exons
ALK	ALK receptor tyrosine kinase	NM_004304		Intron 16 & 19
NTRK1	Neurotrophic receptor tyrosine kinase 1	NM_002529		Intron 6, Exon 12
NTRK3	Neurotrophic receptor tyrosine kinase 3	NM_002530		Intron 13
PPARG	Peroxisome proliferator activated receptor gamma	NM_005037		Intron 1

### Sheet: S2
Comparison	ATM c.1236-2A>T	PTEN c.402G>A	RET c.2071G>A	RET c.2671T>G		Note:
RR-PTC vs. Control						Gene mutations in tier III with frequency ≥ 3 were assessed.
RR-PTC (35)	3 (8.6)	2 (5.7)	6 (17.1)	4 (11.4)		* P < 0.05. Bold font indicated statistical significance revealed by z test.
Control (10)	0 (0)	1 (10.0)	1 (10.0)	0 (0)
P value	1	0.539	1	0.561
Subgroup
ID (9)	0 (0)	2 (22.2) *	1 (11.1)	2 (22.2)
iDF (9)	1 (11.1)	0 (0)	2 (22.2)	1 (11.1)
iDG (17)	2 (11.8)	0 (0)	3 (17.6)	1 (5.9)
Id (10)	0 (0)	1 (10.0)	1 (10.0)	0 (0)
P value	0.502	0.137	0.866	0.362
I-131 uptake
Negative (26)	3 (11.5)	0 (0)	5 (19.2)	2 (7.7)
Positive (19)	0 (0)	3 (15.8)	2 (10.5)	2 (10.5)
P value	0.252	0.068	0.681	1

### Sheet: S3
Clinicopathological features	ID (10)	iDF (9)	P value		Note
Age at diagnosis					Quantitative variables were displayed as mean ± standard deviation, whereas qualitative variables were displayed as number (ratio). The cumulative dose of RAI was presented as medians (quartiles) due to inconformity to Gaussian distribution.
Years	37.0 ± 18.92	45.8 ± 9.31	0.225		a Multiple tumors in one patient may exhibit different histopathological types. The diameters of the largest tumor were measured when multiple lesions existed.
>=55 y	1 (10)	2 (22.2)	0.582		* P <0.05, ** P < 0.01
Female sex	7 (70)	2 (22.2)	0.07		Abbreviations: AJCC, American Joint Committee on Cancer; ATA, American Thyroid Association; BMI, body mass index; cPTC, classic papillary thyroid cancer; ETE, extrathyroidal extension; fvPTC, follicular variant of papillary thyroid cancer; RAI, radioactive iodine; svPTC, solid variant of papillary thyroid cancer; tcvPTC, tall cell variant of papillary thyroid cancer.
Tumor diagnosis			0.628
Incidental	2 (20)	3 (33.3)
Symptomatic	8 (80)	6 (66.7)
Smoking or alcohol	0 (0.0)	4 (44.4)	0.033 *
BMI (kg/m2)	21.7 ± 2.11	29.3 ± 7.97	0.010 *
Hashimoto’s thyroiditis	1 (10)	0 (0)	1
Nodular goiter	1 (10)	1 (11.1)	1
Histological subtypes a
cPTC	7 (70)	8 (88.9)	0.582
fvPTC	5 (50)	2 (22.2)	0.35
tcv/svPTC	1 (10)	1 (11.1)	1
Tumor size (cm)	1.8 ± 1.58	2.4 ± 1.58	0.415
Multifocality	9 (90)	5 (55.6)	0.141
Bilateral lesion	7 (70)	4 (44.4)	0.37
ETE	10 (100)	7 (77.8)	0.211
TNM
T1	0 (0)	2 (22.2)	0.211
T2-4	10 (100)	7 (77.8)
N0	1 (10)	1 (11.1)	1
N1	9 (90)	8 (88.9)
M0	2 (20)	2 (22.2)	1
M1	8 (80)	7 (22.8)
AJCC stage			1
I	1 (10)	1 (11.1)
II/III/IV	9 (90)	8 (88.9)
ATA risk stratification			0.474
Low	0 (0)	1 (11.1)
Intermediate/high	10 (100)	8 (88.9)
Cumulative dose of RAI (mCi)	825 (550, 1080)	240 (210, 500)	0.001 **
Follow up			1
Alive	8 (80)	7 (77.8)
Dead	2 (20)	2 (22.2)

### Sheet: S4
Clinicopathological features	ID (10)	Id (11)	P value		Note
Age at diagnosis					Quantitative variables were displayed as mean ± standard deviation, whereas qualitative variables were displayed as number (ratio). The cumulative dose of RAI was presented as medians (quartiles) due to inconformity to Gaussian distribution.
Years	37.0 ± 18.92	35.6 ± 10.49	0.838		a Multiple tumors in one patient may exhibit different histopathological types. The diameters of the largest tumor were measured when multiple lesions existed.
>=55 y	1 (10)	0 (0)	0.476		* P <0.05, ** P < 0.01, *** P < 0.001
Female sex	7 (70)	8 (72.7)	1		Abbreviations: AJCC, American Joint Committee on Cancer; ATA, American Thyroid Association; BMI, body mass index; cPTC, classic papillary thyroid cancer; ETE, extrathyroidal extension; fvPTC, follicular variant of papillary thyroid cancer; RAI, radioactive iodine; svPTC, solid variant of papillary thyroid cancer; tcvPTC, tall cell variant of papillary thyroid cancer.
Tumor diagnosis			0.08
Incidental	2 (20)	7 (63.6)
Symptomatic	8 (80)	4 (36.4)
Smoking or alcohol	0 (0)	1 (9.1)	1
BMI (kg/m2)	21.7 ± 2.11	22.5 ± 3.47	0.529
Hashimoto’s thyroiditis	1 (10)	0 (0)	0.476
Nodular goiter	1 (10)	3 (27.3)	0.586
Histological subtypes a
cPTC	7 (70)	10 (90.9)	0.311
fvPTC	5 (50)	1 (9.1)	0.063
tcv/svPTC	1 (10)	1 (9.1)	1
Tumor size (cm)	1.8 ± 1.58	2.1 ± 1.40	0.606
Multifocality	9 (90)	8 (72.7)	0.586
Bilateral lesion	7 (70)	7 (63.6)	1
ETE	10 (100)	6 (54.5)	0.035 *
TNM
T1	0 (0)	4 (36.4)	0.09
T2-4	10 (100)	7 (63.6)
N0	1 (10)	0 (0)	0.476
N1	9 (90)	11 (100)
M0	2 (20)	10 (90.9)	0.002 **
M1	8 (80)	1 (9.1)
AJCC stage			< 0.001 ***
I	1 (10)	10 (90.9)
II/III/IV	9 (90)	1 (9.1)
ATA risk stratification			1
Low	0 (0)	0 (0)
Intermediate/high	10 (100)	11 (100)
Cumulative dose of RAI (mCi)	825 (550, 1080)	220 (220, 250)	< 0.001 ***
Follow up			0.214
Alive	8 (80)	11 (100)
Dead	2 (20)	0 (0)

### Sheet: S5
Figure title	Pathway	UniProt ID	Gene symbol	logFC	absolute FC	P value	Regulation
TNF and TAK1-related pathways	TNF signaling	P78536	ADAM17	0.32997	1.25699	0.152935	ID
TNF and TAK1-related pathways	TNF signaling	O95429	BAG4	0.490056	1.4045	0.0320189	ID
TNF and TAK1-related pathways	TRAF6-mediated induction of TAK1 complex within TLR4 complex	P08571	CD14	0.39223	1.31242	0.089209	ID
TNF and TAK1-related pathways	TNF signaling	Q9NQC7	CYLD	0.329947	1.25697	0.183337	ID
TNF and TAK1-related pathways	TNFR1-induced NF-kappa-B signaling pathway	Q9NQC7	CYLD	0.329947	1.25697	0.183337	ID
TNF and TAK1-related pathways	TNF signaling	Q8WXG6-3	MADD	0.71381	1.64013	0.11182	ID
TNF and TAK1-related pathways	TNF signaling	Q8WXG6-5	MADD	0.71381	1.64013	0.11182	ID
TNF and TAK1-related pathways	IRAK2 mediated activation of TAK1 complex	O43318	MAP3K7	0.268301	1.20439	0.128787	ID
TNF and TAK1-related pathways	TICAM1,TRAF6-dependent induction of TAK1 complex	O43318	MAP3K7	0.268301	1.20439	0.128787	ID
TNF and TAK1-related pathways	TNF signaling	O43318	MAP3K7	0.268301	1.20439	0.128787	ID
TNF and TAK1-related pathways	TNFR1-induced NF-kappa-B signaling pathway	O43318	MAP3K7	0.268301	1.20439	0.128787	ID
TNF and TAK1-related pathways	TRAF6-mediated induction of TAK1 complex within TLR4 complex	O43318	MAP3K7	0.268301	1.20439	0.128787	ID
TNF and TAK1-related pathways	IRAK2 mediated activation of TAK1 complex	P62979	RPS27A	-0.360238	1.28364	0.00148896	Id
TNF and TAK1-related pathways	TAK1 activates NFkB by phosphorylation and activation of IKKs complex	P79781	RPS27A	-0.360238	1.28364	0.00148896	Id
TNF and TAK1-related pathways	TICAM1,TRAF6-dependent induction of TAK1 complex	P62979	RPS27A	-0.360238	1.28364	0.00148896	Id
TNF and TAK1-related pathways	TNF signaling	P62979	RPS27A	-0.360238	1.28364	0.00148896	Id
TNF and TAK1-related pathways	TNFR1-induced NF-kappa-B signaling pathway	P62979	RPS27A	-0.360238	1.28364	0.00148896	Id
TNF and TAK1-related pathways	TRAF6-mediated induction of TAK1 complex within TLR4 complex	P62979	RPS27A	-0.360238	1.28364	0.00148896	Id
TNF and TAK1-related pathways	TNF signaling	Q8TCT8	SPPL2A	-0.456746	1.37244	0.0945195	Id
TNF and TAK1-related pathways	IRAK2 mediated activation of TAK1 complex	Q15750	TAB1	0.443763	1.36015	0.00622446	ID
TNF and TAK1-related pathways	TICAM1,TRAF6-dependent induction of TAK1 complex	Q15750	TAB1	0.443763	1.36015	0.00622446	ID
TNF and TAK1-related pathways	TNF signaling	Q15750	TAB1	0.443763	1.36015	0.00622446	ID
TNF and TAK1-related pathways	TNFR1-induced NF-kappa-B signaling pathway	Q15750	TAB1	0.443763	1.36015	0.00622446	ID
TNF and TAK1-related pathways	TRAF6-mediated induction of TAK1 complex within TLR4 complex	Q15750	TAB1	0.443763	1.36015	0.00622446	ID
TNF and TAK1-related pathways	IRAK2 mediated activation of TAK1 complex	Q9NYJ8	TAB2	0.327766	1.25507	0.0562562	ID
TNF and TAK1-related pathways	TAK1 activates NFkB by phosphorylation and activation of IKKs complex	ENSGALP00000020155	TAB2	0.327766	1.25507	0.0562562	ID
TNF and TAK1-related pathways	TICAM1,TRAF6-dependent induction of TAK1 complex	Q9NYJ8	TAB2	0.327766	1.25507	0.0562562	ID
TNF and TAK1-related pathways	TNF signaling	Q9NYJ8	TAB2	0.327766	1.25507	0.0562562	ID
TNF and TAK1-related pathways	TNFR1-induced NF-kappa-B signaling pathway	Q9NYJ8	TAB2	0.327766	1.25507	0.0562562	ID
TNF and TAK1-related pathways	TRAF6-mediated induction of TAK1 complex within TLR4 complex	Q9NYJ8	TAB2	0.327766	1.25507	0.0562562	ID
TNF and TAK1-related pathways	TNF signaling	Q13077	TRAF1	0.375724	1.29749	0.0388774	ID
TNF and TAK1-related pathways	TNFR1-induced NF-kappa-B signaling pathway	Q13077	TRAF1	0.375724	1.29749	0.0388774	ID
TNF and TAK1-related pathways	IRAK2 mediated activation of TAK1 complex	Q9Y4K3	TRAF6	0.323804	1.25163	0.17085	ID
TNF and TAK1-related pathways	TAK1 activates NFkB by phosphorylation and activation of IKKs complex	E1C626	TRAF6	0.323804	1.25163	0.17085	ID
TNF and TAK1-related pathways	TICAM1,TRAF6-dependent induction of TAK1 complex	Q9Y4K3	TRAF6	0.323804	1.25163	0.17085	ID
TNF and TAK1-related pathways	TRAF6-mediated induction of TAK1 complex within TLR4 complex	Q9Y4K3	TRAF6	0.323804	1.25163	0.17085	ID
TNF and TAK1-related pathways	TNF signaling	Q13107	USP4	0.31378	1.24296	0.0143256	ID
TNF and TAK1-related pathways	TNFR1-induced NF-kappa-B signaling pathway	Q13107	USP4	0.31378	1.24296	0.0143256	ID
Plasma lipoprotein remodeling	HDL remodeling	P02647	APOA1	0.436992	1.35378	0.0933688	ID
Plasma lipoprotein remodeling	Plasma lipoprotein remodeling	P02647	APOA1	0.436992	1.35378	0.0933688	ID
Plasma lipoprotein remodeling	Plasma lipoprotein remodeling	P02652	APOA2	0.470376	1.38547	0.0868513	ID
Plasma lipoprotein remodeling	Assembly of active LPL and LIPC lipase complexes	P06727	APOA4	0.346989	1.2719	0.168785	ID
Plasma lipoprotein remodeling	Plasma lipoprotein remodeling	P06727	APOA4	0.346989	1.2719	0.168785	ID
Plasma lipoprotein remodeling	Assembly of active LPL and LIPC lipase complexes	P02655	APOC2	0.561478	1.47578	0.0154109	ID
Plasma lipoprotein remodeling	HDL remodeling	P02655	APOC2	0.561478	1.47578	0.0154109	ID
Plasma lipoprotein remodeling	Plasma lipoprotein remodeling	P02655	APOC2	0.561478	1.47578	0.0154109	ID
Plasma lipoprotein remodeling	HDL remodeling	P02649	APOE	0.648552	1.56759	0.145607	ID
Plasma lipoprotein remodeling	Plasma lipoprotein remodeling	P02649	APOE	0.648552	1.56759	0.145607	ID
Plasma lipoprotein remodeling	HDL remodeling	P11597	CETP	0.390149	1.31053	0.230078	ID
Plasma lipoprotein remodeling	Plasma lipoprotein remodeling	P11597	CETP	0.390149	1.31053	0.230078	ID
Plasma lipoprotein remodeling	HDL remodeling	Q9Y5X9	LIPG	0.41284	1.3313	0.209314	ID
Plasma lipoprotein remodeling	Plasma lipoprotein remodeling	Q9Y5X9	LIPG	0.41284	1.3313	0.209314	ID
Plasma lipoprotein remodeling	Assembly of active LPL and LIPC lipase complexes	Q96S06	LMF1	0.293794	1.22586	0.0989512	ID
Plasma lipoprotein remodeling	Plasma lipoprotein remodeling	Q96S06	LMF1	0.293794	1.22586	0.0989512	ID
Plasma lipoprotein remodeling	Assembly of active LPL and LIPC lipase complexes	Q14703	MBTPS1	0.395051	1.31499	0.335259	ID
Plasma lipoprotein remodeling	Plasma lipoprotein remodeling	Q14703	MBTPS1	0.395051	1.31499	0.335259	ID
Plasma lipoprotein remodeling	HDL remodeling	P55058-2	PLTP	0.494933	1.40926	0.229178	ID
Plasma lipoprotein remodeling	HDL remodeling	P55058-1	PLTP	0.494933	1.40926	0.229178	ID
Plasma lipoprotein remodeling	Plasma lipoprotein remodeling	P55058-2	PLTP	0.494933	1.40926	0.229178	ID
Plasma lipoprotein remodeling	Plasma lipoprotein remodeling	P55058-1	PLTP	0.494933	1.40926	0.229178	ID
IP-related pathways	PI5P Regulates TP53 Acetylation	Q09472	EP300	0.301618	1.23253	0.0362293	ID
IP-related pathways	Synthesis of PIPs at the plasma membrane	Q9BT40	INPP5K	0.310626	1.24025	0.144035	ID
IP-related pathways	Inositol phosphate metabolism	Q92551	IP6K1	0.552455	1.46658	0.0384125	ID
IP-related pathways	Inositol phosphate metabolism	P27987	ITPKB	0.292161	1.22447	0.19164	ID
IP-related pathways	Synthesis of IP3 and IP4 in the cytosol	P27987	ITPKB	0.292161	1.22447	0.19164	ID
IP-related pathways	Inositol phosphate metabolism	Q96DU7	ITPKC	0.396657	1.31645	0.235378	ID
IP-related pathways	Synthesis of IP3 and IP4 in the cytosol	Q96DU7	ITPKC	0.396657	1.31645	0.235378	ID
IP-related pathways	Synthesis of PIPs at the plasma membrane	Q8NCE2	MTMR14	0.489848	1.4043	0.025381	ID
IP-related pathways	Inositol phosphate metabolism	Q9NZJ9	NUDT4	0.329425	1.25651	0.106582	ID
IP-related pathways	Synthesis of PIPs at the plasma membrane	Q9BTU6	PI4K2A	-0.374613	1.29649	0.0538732	Id
IP-related pathways	Inositol phosphate metabolism	Q15147	PLCB4	0.743524	1.67426	0.0954374	ID
IP-related pathways	Synthesis of IP3 and IP4 in the cytosol	Q15147	PLCB4	0.743524	1.67426	0.0954374	ID
IP-related pathways	Inositol phosphate metabolism	P51178	PLCD1	-0.280762	1.21484	0.0680504	Id
IP-related pathways	Synthesis of IP3 and IP4 in the cytosol	P51178	PLCD1	-0.280762	1.21484	0.0680504	Id
IP-related pathways	Inositol phosphate metabolism	Q96BZ4	PLD4	1.04949	2.0698	0.00140557	ID
IP-related pathways	Synthesis of IP3 and IP4 in the cytosol	Q96BZ4	PLD4	1.04949	2.0698	0.00140557	ID
IP-related pathways	Synthesis of PIPs at the plasma membrane	Q9HB21	PLEKHA1	0.311289	1.24082	0.154083	ID
IP-related pathways	Synthesis of PIPs at the plasma membrane	Q9H4M7	PLEKHA4	0.361916	1.28513	0.030521	ID
IP-related pathways	Inositol phosphate metabolism	P60484	PTEN	0.413713	1.33211	0.142351	ID
IP-related pathways	Synthesis of IP3 and IP4 in the cytosol	P60484	PTEN	0.413713	1.33211	0.142351	ID
IP-related pathways	Synthesis of PIPs at the plasma membrane	P60484	PTEN	0.413713	1.33211	0.142351	ID
IP-related pathways	Synthesis of PIPs at the plasma membrane	O15056	SYNJ2	0.366	1.28877	0.0465566	ID

### Sheet: S6
First author	Publicaiton year	Country	Study type	Total patient number	RR-DTC/Control	Histopathological type	Method	Variables	Main outcomes	DOI	Note
Song	2013	China	Case-control	20	10/10	PTC	Proteomic based on two-dimensional electrophoresis	Multiple biomarkers	Afamin is downregulated in the serum of papillary thyroid carcinoma patients with non-I-131-avid lung metastases.	10.1097/mnm.0000000000000001	Analysis was conducted using blood samples from patients.
Yang	2014	China	Retrospective cohort	73	19/54	PTC	Not available	BRAF mutation	In the mutation group, 16 patients (84.2%, 16 of 19) were found to be with non-iodine-avid DM, whereas in wild-type group, only 5.6% (3 of 54) were with non-iodine-avid DM. The sensitivity and specificity of using BRAF(V600E) mutation for the identification of non-iodine-avid DM were 84.2% and 94.4%, respectively.	10.1097/rlu.0000000000000498
Yang	2017	China	Retrospective cohort	66	38/28	DTC	Sanger sequencing	BRAF V600E and TERT (C228T or C250T) mutation	TERT mutation significantly correlated with non-radioiodine avidity, with a much lower mean tumor-to-background ratio (obtained from post-radioiodine whole-body scanning) than in TERT wild-type cases (P < 0.001). In addition, patients with distant metastatic DTC with TERT mutation were more likely to lose radioiodine avidity at the initial radioiodine therapy than were those with only BRAF mutati…	10.2967/jnumed.116.180240
de la Fouchardiere	2018	France	Retrospective cohort	63	30/33	PDTC	Sanger sequencing	TERT mutation	TERT promoter mutations were more frequent in RAIR patients (17/30 (56.7%)) than in patients with preserved radioiodine uptake (7 mutations/33 [21.2%]; OR Z 4.86; CI 95% (1.61e14.65), P = 0.004).	10.1016/j.ejca.2017.12.027
Collina	2019	Italy	Retrospective cohort	110	13/97	PTC	PCR	BRAF V600E mutation	BRAF mutation status significantly associated with RAI-R tumors (76.9% vs. 39.2%, P = 0.010).	10.3390/cancers11060785
Meng	2019	China	Case-control	67	33/34	PTC	Sanger sequencing	BRAF, TERT and RAS mutaions	The prevalence of TERT mutation in the RAIR group was 24.24% (8/33), which was significantly higher than that in the disease-free group (0/34). BRAF mutation showed a similar high prevalence in both the RAIR group (69.70%) and disease-free group (64.71%).	10.1002/iub.2056
Shobab	2019	USA	Case-control	76	54/22	DTC	Next-generation sequencing	Multiple biomarkers	A proportion of 50% of patients harbored mutations in the RAS/RAF pathway (11/22).	10.1089/thy.2019.0075
Colombo	2020	Italy	Case-control	70	55/15	PTC	Targeted next generation sequencing and gene/miRNA microarray analysis	Multiple biomarkers	BRAF(V600E) cases were more frequent in RAI-/D+ (P = 0.032), and fusion genes in RAI+/D+ cases. RAI+/D- patients were less frequently pTERT mutations positive, and more frequently wild type for the tested mutations/fusions.	10.1186/s13046-020-01757-x
Jung	2020	South Korea	Retrospective cohort	61	25/36	DTC	Targeted deep sequencing	Multiple biomarkers	No statistical significance was observed on BRAF or TERT mutations. PLEKHS1 promoter mutations were more common in the radioactive iodine (RAI)-refractory cases (P = 0.003). Losses of 9q and 11q were associated with RAI-refractory disease (P = 0.002).	10.1089/thy.2019.0459
Liu	2020	USA	Retrospective cohort	164	103/61	PTC	Sanger sequencing	BRAF V600E and TERT promoter mutations	The RAI avidity loss was 70.3% (45/64), 55.6% (5/9), and 97.4% (37/38) in patients with BRAF V600E alone, TERT mutation alone, and the genetic duet of coexisting BRAF and TERT mutations, versus 30.2% (16/53) in patients with neither mutation (P < 0.001, = 0.251, and, 0.001, respectively).	10.2967/jnumed.119.227652
Chakraborty	2020	India	Retrospective cohort	93	12/81	PTC	Sanger sequencing	BRAF V600E and TERT mutation	RAI refractoriness (OR: 10.57, 95% CI: 2.6 to 41.6, P = 0.0008) as an independent factor associated with BRAF(V600E) mutation.	10.1515/jpem-2020-0174
Anekpuritanang	2021	Thailand	Case-control	60	30/30	PTC	IHC	BRAF V600E mutation	No significant difference between the 2 groups (86.7% vs. 73.3%, P = 0.3).	10.2147/ott.S308910
Cao	2022	China	Retrospective cohort	126	14/112	PTC	Sanger sequencing	BRAF V600E and TERT (C228T or C250T) mutation	RAI-refractory was found in 52.9% (9/17) patients with the coexisting BRAF and TERT mutations.	10.1007/s00259-022-05820-x
Chai	2022	China	Case-control	199	77/122	DTC	PCR	BRAF V600E mutation	BRAF mutation was more frequent in RR-DTC group.	10.3389/fendo.2022.930180
Mu	2022	China	Retrospective cohort	114	Not applicable, see note.	DTC	PCR	BRAF V600E and TERT (C228T or C250T) mutation	Patients with neither mutation tended to be have more RAI avidity than those with either the BRAF(V600E) mutation alone or both the mutations (P = .001 and .001, respectively).	10.1016/j.eprac.2021.12.005	RR-DTC were divided into initially RAI refractory (I-RAIR), continually RAIA (C-RAIA), and gradually RAIR (G-RAIR) according to subsequent scans.
Soe	2022	USA	Retrospective cohort	78	Not applicable, see note.	DTC	Next-generation sequencing	BRAF V600E and TERT mutation	Negative scans were highly prevalent in PTC with BRAF (V600E) mutation, and PTC with both BRAF (V600E) and TERT promoter mutations (80.9%, and 100%, respectively).	10.1210/clinem/dgac305	Samples were divided into two groups based on uptake in distant metastases on the first posttherapy scan.
Wang	2022	China	Case-control	77	34/40	PTC	PCR	BRAF V600E and TERT (C228T or C250T) mutation	The incidence rate of TERT promoter mutation in the RAIR-PTC group was 40.54% (15/37,all C228T), which was significantly higher than that in the effective radioiodine therapy group (0,0/40; P<0.001). No statistically significant difference was found for the mutation rate of BRAFV600E between the RAIR group (64.86%,24/37) and the effective radioiodine therapy group (72.50%, 29/40; P=0.858).	10.3760/cma.j.cn321828-20210427-00137
Li	2023	China	Case-control	6	3/3	PTC	Proteomic analysis using iTRAq technology coupled with mass spectrometry	Multiple biomarkers	The proteomic analysis identified 665 differentially expressed proteins (DEPs), including 327 upregulated and 338 downregulated proteins in the RR-DTC group. In particular, CHI3L1 was demonstrated to be significantly upregulated in RR-DTC.	10.3892/ol.2022.13622	Analysis was conducted based on metastatic lymph nodes not primary lesions.
Nilsson	2023	Sweden	Retrospective cohort	28	Not applicable, see note.	PDTC	Sanger sequencing	BRAF V600E and TERT (C228T or C250T) mutation	Mutations in BRAF and the TERT promoter were significantly associated with lower iodine avidity for lymph node metastases (18-fold and 10-fold, respectively).	10.1530/etj-23-0099	Samples were divided into high and low I-131 uptake groups regardless of their avidity.
Mu	2024	China	Case-control	214	Not applicable, see note.	DTC	Next-generation sequencing	18 genes	BRAF, TERT promoter, and TP53 mutations are more frequently detected in the I-RAIR pattern while RET fusions and RAS mutations are more frequent in the I-RAIA pattern. A late-hit mutation including TERT, TP53, or PIK3CA is more common in I-RAIR than that in I-RAIA (50.0% vs 26.9%, P = .001), particularly for those with RAS mutations in the I-RAIR group, always accompanied by TERT promoter. Isolat…	10.1210/clinem/dgad697	RR-DTC were divided into initially RAI refractory (I-RAIR) and initially RAI avid (I-RAIA) according to the first post-treatment scan, then I-RAIA was further divided into continually RAIA (C-RAIA), partly RAIR (P-RAIR), and gradually RAIR (G-RAIR) according to subsequent scans.
Ju	2024	China	Retrospective cohort	278	124/154	DTC	Next-generation sequencing	18 genes	DTCs with fusion oncogenes were associated with pediatric radioactive iodine (RAI) refractoriness compared with those without fusion oncogenes (P = .017, OR 4.85, 95% CI 1.29-15.19). However, in adult DTCs, those with fusion oncogenes were less likely to be associated with RAI refractoriness than those without (P = .029, OR 0.50, 95% CI 0.27-0.95), owing to a high occurrence of the TERT mutation,…	10.1210/clinem/dgad500
Mu	2024	China	Case-control	220	81/139	DTC	Next-generation sequencing	26 genes	BRAF and TERT promoter are independent predictors of RAIR-DTC, accounting for 67.6% of patients with RAIR-DTC.	10.21147/j.issn.1000-9604.2024.01.03
Pan	2024	China	Retrospective cohort	46	14/32	DTC	Next-generation sequencing	Multiple biomarkers	A proportion of 47.4% patients with RET/NTRK fusions were RAIR	10.3760/cma.j.cn112137-20231115-01097	The study was conducted using samples from children and adolescents.
Parvathareddy	2024	Saudi Arabia	Retrospective cohort	268	Not applicable, see note.	DTC	Sanger sequencing	BRAF V600E and TERT mutation	TERT mutation was associated with poor survival in RR-PTC (P < 0.0001).	10.3389/fendo.2024.1326976	All patients involved had RR-DTC.
Simoes-Pereira	2024	Portugal	Case-control	31	15/16	PTC	Next-generation sequencing	Multiple biomarkers	The presence of BRAF p.V600E or RET/PTC alterations was associated with lower avidity (p = 0.012). Isolated RAS mutations were not associated with avidity (p = 0.412). TERTp mutations were not associated with avidity (p = 1.000).	10.1007/s12020-023-03633-y
Wang	2024	China	Case-control	42	24/18	DTC	Metabolomics based on LC-MS	Multiple biomarkers	The metabolite profiles of RAIR could be distinguished from those of NonRAIR, with AcAc significantly lower in RAIR. The significantly different metabolic pathway was ketone body metabolism.	10.1093/oncolo/oyae075

### Sheet: S7
Series number	Platform	Tissue	Data provider	Organism	Sample type	Last update date	Group	Number of samples (used/total)		Note
GSE151179	GPL23159	PTC, normal tissues, LNM	Department of Medical Oncology, IRCCS Ospedale San Raffaele, Italy	Human	Tissue specimens (frozen tissues)	Nov 24, 2020	RAI-avid and RAI-refractory	17/52		a Accession date.
TCGA-THCA	Illumina HiSeq 2000 RNA Sequencing Version 2 analysis	PTC, normal tissues	The Cancer Genome Atlas Research Network	Human	Tissue specimens (frozen tissues)	Dec 1, 2023 a	BRAF-mutated, RAS-mutated, gene translocation, and wild type	504/571		Abbreviations: ATC, anaplastic thyroid cancer; FTC, follicular thyroid cancer; HCC, Hurthle cell thyroid carcinoma; LNM, lymph node metastases; MTC, medullary thyroid cancer; PTC, papillary thyroid cancer; RAI, radioactive iodine.
GSE29265	GPL570	PTC, normal tissues, ATC	IRIBHM, Universite´ Libre de Bruxelles	Human	Tissue specimens (frozen tissues)	March 25, 2019	BRAF-mutated and wild type	18/49
GSE35570	GPL570	PTC, normal tissues	Centre of New Technologies, University of Warsaw	Human	Tissue specimens (frozen tissues)	March 25, 2019	BRAF-mutated, gene translocation, and wild type	65/116
GSE53157	GPL570	PTC, normal tissues, FTC, PDTC	Unidade de Investigação de Patobiologia Molecular, Instituto Português de Oncologia de Lisboa Francisco Gentil	Human	Tissue specimens (frozen tissues)	March 25, 2019	BRAF-mutated, RAS-mutated and wild type	15/27
GSE60542	GPL570	PTC, normal tissues, LNM	IRIBHM, Universite´ Libre de Bruxelles	Human	Tissue specimens (frozen tissues)	March 25, 2019	BRAF-mutated, RAS-mutated, gene translocation, and wild type	32/92
